# Proteomic predictors of individualized nutrient-specific insulin secretion in health and disease

**DOI:** 10.1101/2023.05.24.23290298

**Authors:** Jelena Kolic, WenQing Grace Sun, Haoning Howard Cen, Jessica Ewald, Jason C. Rogalski, Shugo Sasaki, Han Sun, Varsha Rajesh, Yi Han Xia, Renata Moravcova, Søs Skovsø, Aliya F. Spigelman, Jocelyn E. Manning Fox, James Lyon, Leanne Beet, Jianguo Xia, Francis C. Lynn, Anna L. Gloyn, Leonard J. Foster, Patrick E. MacDonald, James D. Johnson

## Abstract

Population level variation and molecular mechanisms behind insulin secretion in response to carbohydrate, protein, and fat remain uncharacterized despite ramifications for personalized nutrition. Here, we define prototypical insulin secretion dynamics in response to the three macronutrients in islets from 140 cadaveric donors, including those diagnosed with type 2 diabetes. While islets from the majority of donors exhibited the expected relative response magnitudes, with glucose being highest, amino acid moderate, and fatty acid small, 9% of islets stimulated with amino acid and 8% of islets stimulated with fatty acids had larger responses compared with high glucose. We leveraged this insulin response heterogeneity and used transcriptomics and proteomics to identify molecular correlates of specific nutrient responsiveness, as well as those proteins and mRNAs altered in type 2 diabetes. We also examine nutrient-responsiveness in stem cell-derived islet clusters and observe that they have dysregulated fuel sensitivity, which is a hallmark of functionally immature cells. Our study now represents the first comparison of dynamic responses to nutrients and multi-omics analysis in human insulin secreting cells. Responses of different people’s islets to carbohydrate, protein, and fat lay the groundwork for personalized nutrition.

**ONE-SENTENCE SUMMARY:** Deep phenotyping and multi-omics reveal individualized nutrient-specific insulin secretion propensity.
