## Supplementary material for "Proteomic predictors of individualized nutrient-specific insulin secretion in health and disease": Table S1

### Sheet: Table S1
Donor ID	Age (years)	Sex	HbA1c (%)	BMI (kg/m2)	Donation Type	Experiments		Donor ID	Age (years)	Sex	HbA1c (%)	BMI (kg/m2)	Time Since Diagnosis (years)	Diabetes Medications	Donation Type	Experiments
R186	66-70	M	5.6	28.1	NDD Neurological	perifusion, proteomics		R191	50-55	M	6.6	30.6	10	none	NDD Neurological	perifusion, proteomics, RNAseq
R187	20-25	M	unknown	20.5	NDD Neurological	perifusion, proteomics		R192	60-65	M	unknown	26.9	15	sitagliptin	NDD Neurological	perifusion, proteomics
R189	50-55	M	5.4	unknown	NDD Neurological	perifusion, proteomics, RNAseq		R231	40-45	F	6.8	37.1	0.5	none	NDD Neurological	perifusion, proteomics
R194	50-55	M	5.7	32.3	NDD Neurological	perifusion, proteomics, RNAseq		R240	50-55	F	6.9	30.9	2	none	NDD Neurological	perifusion, proteomics, RNAseq
R196	60-65	M	5.4	29.7	NDD Neurological	perifusion, proteomics		R241	60-65	M	9.9	21.8	25	insulin	NDD Neurological	perifusion, proteomics
R207	50-55	F	unknown	22.2	NDD Neurological	proteomics*		R244	46-50	F	7.5	30.4	3	metformin	NDD Neurological	perifusion, proteomics
R216	36-40	M	5.6	42.5	NDD Neurological	perifusion, proteomics*, RNAseq		R259	40-45	F	6.4	33.1	4	unknown	NDD Neurological	perifusion, proteomics, RNAseq
R217	70-75	F	6.3	35.5	NDD Neurological	perifusion, proteomics*, RNAseq		R262	50-55	F	5.6	22.4	unknown	metformin	NDD Neurological	perifusion, proteomics
R218	70-75	F	5.9	28.4	NDD Neurological	perifusion, proteomics*		R276	50-55	F	7.2	24.4	10	insulin	NDD Neurological	perifusion, proteomics, RNAseq
R219	50-55	M	unknown	26	NDD Neurological	perifusion, proteomics, RNAseq		R307	40-45	M	6.5	25.4	2	metformin	NDD Neurological	perifusion, proteomics, RNAseq
R223	50-55	M	5.8	27	NDD Neurological	perifusion, proteomics*, RNAseq		R331	66-70	M	unknown	28.5	unknown	none	NDD Neurological	perifusion, proteomics, RNAseq
R224	30-35	M	unknown	33.3	NDD Neurological	perifusion, proteomics*		R347	56-60	M	6.3	27.9	8	metformin	NDD Neurological	perifusion, proteomics, RNAseq
R225	66-70	M	6.5	28	NDD Neurological	perifusion, proteomics		R386	40-45	F	unknown	35.8	17	none	NDD Neurological	perifusion
R228	40-45	F	4.5	29.9	NDD Neurological	perifusion, proteomics, RNAseq		R401	50-55	M	6.4	37.4	10	metformin	NDD Neurological	perifusion, proteomics, RNAseq
R229	20-25	F	5.3	23	NDD Neurological	perifusion, proteomics		R402	56-60	M	6	26.7	0.25	none	NDD Neurological	perifusion, proteomics, RNAseq
R230	56-60	M	6.2	29.4	NDD Neurological	perifusion, proteomics, RNAseq		R432	66-70	F	unknown	36.5	25	metformin	NDD Neurological	perifusion, proteomics
R233	76-80	F	6	19.3	NDD Neurological	perifusion, proteomics, RNAseq		R452	46-50	M	6.1	34.9	0.25	metformin	NDD Neurological	perifusion, proteomics
R234	50-55	F	5.7	31.7	NDD Neurological	perifusion, proteomics*, RNAseq
R235	50-55	F	5.7	24.5	NDD Neurological	perifusion, proteomics, RNAseq
R239	20-25	F	5.5	22	NDD Neurological	perifusion, proteomics
R242	46-50	M	5.9	20.1	DCD - Cardio-Circulatory	perifusion, proteomics
R246	60-65	F	5.8	39.2	NDD Neurological	perifusion, proteomics*, RNAseq
R247	70-75	M	unknown	23.9	NDD Neurological	proteomics*
R250	56-60	M	6.2	33	NDD Neurological	perifusion, proteomics
R251	46-50	M	5	21.3	NDD Neurological	perifusion, proteomics
R252	26-30	F	5	25.4	NDD Neurological	perifusion, proteomics
R253	56-60	M	5	25.6	NDD Neurological	perifusion, proteomics
R260	70-75	M	6.2	26.9	NDD Neurological	perifusion, proteomics		Table S1: Available donor metadata (age, sex, HbA1c, BMI and donation type) are shown. Nondiabetic (left) and T2D (right) were classified as indicated by available medical history and family-declared type 2 diabetes diagnosis. The experimental data available for each donor is also indicated. The starred (*) samples indicate donor islets that were used as part of a pooled proteomics sample for the…
R264	40-45	M	5.7	33.8	NDD Neurological	perifusion, proteomics
R265	60-65	M	6.6	37.7	DCD - Cardio-Circulatory	perifusion, proteomics
R266	70-75	F	6	29.2	NDD Neurological	perifusion, proteomics
R267	60-65	F	6.3	23.7	NDD Neurological	perifusion, proteomics. RNAseq
R269	10-15	M	unknown	21.5	DCD - Cardio-Circulatory	perifusion, proteomics
R270	30-35	F	5.3	25.5	NDD Neurological	perifusion, proteomics, RNAseq
R271	60-65	F	5.5	26	NDD Neurological	perifusion, proteomics, RNAseq
R272	56-60	M	5.6	26.9	NDD Neurological	perifusion, proteomics
R273	50-55	M	unknown	31.6	NDD Neurological	perifusion, proteomics
R278	56-60	M	5.7	27.6	NDD Neurological	perifusion, proteomics, RNAseq
R279	30-35	M	5	22.6	NDD Neurological	perifusion, proteomics. RNAseq
R282	56-60	M	6	26.4	NDD Neurological	perifusion, proteomics, RNAseq
R283	20-25	M	unknown	22.5	NDD Neurological	perifusion
R284	30-35	F	5.9	30.1	NDD Neurological	perifusion, proteomics, RNAseq
R286	40-45	M	5.2	20.4	NDD Neurological	perifusion, proteomics, RNAseq
R288	66-70	F	5.7	27.7	NDD Neurological	perifusion, proteomics, RNAseq
R290	70-75	F	5.9	35.8	NDD Neurological	perifusion, proteomics, RNAseq
R291	40-45	F	6	25.5	NDD Neurological	perifusion, proteomics, RNAseq
R292	46-50	M	5.6	27.6	NDD Neurological	perifusion, proteomics*, RNAseq
R297	66-70	M	unknown	27.2	NDD Neurological	perifusion, proteomics, RNAseq
R299	40-56	F	4.7	25.4	NDD Neurological	perifusion
R300	30-35	F	unknown	25.3	NDD Neurological	perifusion, proteomics, RNAseq
R303	56-60	F	unknown	24.1	NDD Neurological	perifusion, proteomics, RNAseq
R305	60-65	M	5.6	21	NDD Neurological	perifusion, proteomics, RNAseq
R306	20-25	F	5.3	21.1	NDD Neurological	perifusion, proteomics, RNAseq
R308	20-25	M	5.5	18.8	NDD Neurological	perifusion, proteomics, RNAseq
R310	20-25	M	5.4	26.4	NDD Neurological	perifusion, proteomics, RNAseq
R314	30-35	F	5	30.3	NDD Neurological	perifusion, proteomics, RNAseq
R316	50-55	M	5.7	26	NDD Neurological	perifusion, proteomics, RNAseq
R317	50-55	M	5.1	26.4	NDD Neurological	perifusion, proteomics, RNAseq
R318	50-55	M	5	20.5	NDD Neurological	perifusion, proteomics, RNAseq
R319	66-70	M	5	27.8	NDD Neurological	perifusion, proteomics, RNAseq
R322	40-45	F	4.9	23.2	NDD Neurological	perifusion, proteomics, RNAseq
R323	60-65	F	5.1	24.9	DCD - Cardio-Circulatory	perifusion, proteomics, RNAseq
R324	56-60	M	5.1	36.6	NDD Neurological	perifusion, proteomics, RNAseq
R325	50-55	M	unknown	30.3	NDD Neurological	perifusion, proteomics, RNAseq
R326	26-30	M	5.5	27	NDD Neurological	perifusion, proteomics, RNAseq
R327	56-60	M	5.8	33.9	NDD Neurological	perifusion, proteomics, RNAseq
R328	46-50	M	5.2	22.7	NDD Neurological	perifusion, proteomics, RNAseq
R330	36-40	F	5.1	24.2	NDD Neurological	perifusion, proteomics, RNAseq
R332	60-65	M	4.8	29.6	NDD Neurological	perifusion, proteomics, RNAseq
R333	20-35	M	5	24	NDD Neurological	perifusion, proteomics, RNAseq
R334	50-55	F	5.8	31.2	NDD Neurological	perifusion, proteomics, RNAseq
R335	20-25	M	4.9	24.6	NDD Neurological	perifusion, proteomics, RNAseq
R338	30-35	M	5.3	25.5	DCD - Cardio-Circulatory	perifusion, proteomics, RNAseq
R340	36-40	M	5.3	23.3	NDD Neurological	perifusion, proteomics, RNAseq
R346	25-30	M	5.7	24.6	NDD Neurological	perifusion, proteomics, RNAseq
R348	40-45	F	5.7	16.4	NDD Neurological	perifusion, proteomics, RNAseq
R350	36-40	F	5.5	21.7	NDD Neurological	perifusion, proteomics, RNAseq
R352	60-65	F	5.3	20.4	NDD Neurological	perifusion, proteomics
R353	66-70	M	unknown	22.7	NDD Neurological	perifusion, proteomics, RNAseq
R354	70-75	M	5.2	30.2	NDD Neurological	perifusion, proteomics, RNAseq
R356	40-45	F	5.1	29.7	NDD Neurological	perifusion, proteomics
R357	60-65	M	unknown	24.3	DCD - Cardio-Circulatory	perifusion, proteomics
R361	60-65	F	5.3	20.8	NDD Neurological	perifusion
R362	50-55	M	unknown	29.4	NDD Neurological	perifusion, proteomics, RNAseq
R363	30-35	M	5.1	31.9	NDD Neurological	perifusion, proteomics, RNAseq
R364	56-60	M	5.6	27.8	NDD Neurological	perifusion, proteomics, RNAseq
R367	56-60	F	5.6	30.5	NDD Neurological	perifusion, proteomics, RNAseq
R369	66-70	M	4.9	25.6	NDD Neurological	perifusion, proteomics, RNAseq
R370	10-15	M	5	20.8	DCD - Cardio-Circulatory	perifusion, proteomics
R371	50-55	F	unknown	29.1	MAID	perifusion, proteomics, RNAseq
R372	56-60	M	6.1	33.2	NDD Neurological	perifusion, proteomics, RNAseq
R373	30-35	M	4.4	27.5	NDD Neurological	perifusion, proteomics
R374	30-35	M	5.1	24.5	NDD Neurological	perifusion, proteomics
R375	26-30	M	4.5	24.9	DCD - Cardio-Circulatory	perifusion, proteomics, RNAseq
R377	56-60	M	5.3	24.3	NDD Neurological	perifusion, proteomics, RNAseq
R382	40-45	M	5.5	29.7	NDD Neurological	perifusion, proteomics, RNAseq
R383	46-50	M	4	25.8	NDD Neurological	perifusion, proteomics
R385	46-50	M	5.1	31	NDD Neurological	perifusion, proteomics, RNAseq
R387	50-55	F	5.6	31	MAID	perifusion, proteomics, RNAseq
R389	60-65	F	5.5	24.4	NDD Neurological	perifusion, proteomics, RNAseq
R391	66-70	M	4.9	24.5	NDD Neurological	perifusion, proteomics, RNAseq
R392	5-10	F	4.8	15.9	NDD Neurological	perifusion, proteomics, RNAseq
R396	30-35	M	4.5	24.9	NDD Neurological	perifusion, proteomics
R398	50-55	F	unknown	25.4	MAID	perifusion
R399	46-50	M	5.5	40.3	NDD Neurological	perifusion, proteomics, RNAseq
R405	40-45	M	unknown	31.7	NDD Neurological	perifusion, proteomics, RNAseq
R407	56-60	M	5.5	27.4	NDD Neurological	perifusion, proteomics, RNAseq
R408	36-40	M	5.6	27.5	MAID	perifusion, proteomics
R409	5-10	M	unknown	18.1	NDD Neurological	perifusion, proteomics
R410	56-60	F	4.8	26.4	NDD Neurological	perifusion, proteomics, RNAseq
R411	26-30	M	4.8	26	NDD Neurological	perifusion, proteomics, RNAseq
R412	40-45	M	4.8	29.9	NDD Neurological	perifusion, proteomics, RNAseq
R413	40-45	M	5.6	33.6	NDD Neurological	perifusion, proteomics, RNAseq
R415	30-35	M	5.9	26.6	NDD Neurological	perifusion, proteomics
R416	76-80	M	5.5	20.3	NDD Neurological	perifusion, proteomics, RNAseq
R417	46-50	M	5.8	27.5	NDD Neurological	perifusion, proteomics, RNAseq
R418	40-45	M	5.4	34.9	DCD - Cardio-Circulatory	perifusion, proteomics, RNAseq
R419	70-75	M	5.3	31.5	MAID	proteomics, RNAseq
R420	50-55	M	5.8	23.5	NDD Neurological	perifusion, proteomics, RNAseq
R421	60-65	F	5.4	25.9	NDD Neurological	perifusion, proteomics, RNAseq
R424	26-30	M	5.7	27.5	NDD Neurological	perifusion, proteomics, RNAseq
R425	36-40	F	5.3	25.2	NDD Neurological	perifusion, proteomics
R426	30-35	F	5.4	31.9	NDD Neurological	perifusion, proteomics
R427	50-55	M	5.8	35.8	MAID	perifusion
R428	70-75	F	unknown	30.7	NDD Neurological	perifusion, proteomics
R430	46-50	M	4.8	24.4	NDD Neurological	perifusion
