## Supplementary material for "Proteomic predictors of individualized nutrient-specific insulin secretion in health and disease": Table S6

### Sheet: Table S6
Trait	Protein	Protein	Protein		RNA	RNA	RNA
	All donors	ND donors only	linear regression		All donors	ND donors only	linear regression
Age	54	95	67		45	42	69
BMI	0	0	0		0	0	0
HbA1c	1087	61	161		1178	3352	0
Islet culture time (hrs)	5	13	77		10338	9731	11728
Cold ischemic time (hrs)	2	2	6		990	391	19
Pancreas digestion time (min)	0	0	0		0	0	0
Islet Prep Purity (%)	2048	1396	1676		741	269	451
Insulin Content (ng/IEQ)	0	0	0		0	0	0
Islet Particle Index	1	3	4		0	0	0
3 mM glucose AUC (baseline)	1177	1497	1190		0	0	0
15 mM glucose peak	457	0	55		0	0	0
15 mM glucose AUC	659	0	134		0	0	0
6 mM glucose AUC	888	100	318		0	0	0
Leucine peak	97	0	2		2	0	0
Leucine AUC	371	215	280		0	0	0
Leucine AUC (6 mM glucose)	938	9	394		0	0	0
Oleate/Palmitate peak	1754	2050	1829		0	0	0
Oleate/Palmitate AUC	1941	2192	2053		0	0	0
Oleate/Palmitate AUC (6 mM glucose)	214	43	106		1	0	0
30 mM KCl mean (AUC)	1075	408	940		32	0	0
Table S6. Number of significant correlations and associations with protein abundance or RNAseq for donor metrics, islet function, and islet isolation parameters.
