## Supplementary material for "Proteomic predictors of individualized nutrient-specific insulin secretion in health and disease": Table S9

### Sheet: Table S9
Donor Metrics &	FA High Responders	FA Low Responders
Islet Isolation Parameters
# of donors	11	129
% of donors with T2D	18% (2/11)	12% (15/129)
Male: Female ratio	2.7 (8/11)	1.7 (81/129)
Average Age	50.1±4.7	48.3±1.4
Average BMI (kg/m2)	25.6±1.1	27.5±0.4
Average HbA1c (%)	6.0±0.5*	5.5±0.1
Islet Insulin Content (ng/IEQ)	16.2±2.7	13.9±0.8
Islet culture time (hrs.)	96±11.8	88.8±2.4
Cold ischemic time (hrs.)	14.5±1.6	13.4±0.5
Pancreas digestion time (min)	15.8±1.4	18.0±0.4
Prep purity (%)	79.5±1.8	80.0±1.4
Table S9. Donor metrics and islet isolation parameters for fatty acid high and low responders.
