## Supplementary material for "Proteomic predictors of individualized nutrient-specific insulin secretion in health and disease": Table S10

### Sheet: Table S10
Donor Metrics &	AA High Responders	AA Low Responders
Islet Isolation Parameters
# of donors	13	127
% of donors with T2D	23% (3/13)	11% (14/127)
Male: Female ratio	3.3 (10/13)	1.6 (79/127)
Average Age	47.8.1±4.0	48.5±1.4
Average BMI (kg/m2)	26.9±1.2	27.4±0.5
Average HbA1c (%)	5.4±0.2	5.6±0.1
Islet Insulin Content (ng/IEQ)	13.7±2.7	14.1±0.8
Islet culture time (hrs.)	110.0±9.1 (***)	87.2±2.4
Cold ischemic time (hrs.)	15.1±1.7	13.4±0.5
Pancreas digestion time (min)	17.5±1.0	17.9±0.5
Prep purity (%)	75.0±5.7	80.4±1.3
Table S10. Donor metrics and islet isolation parameters for amino acid high and low responders.
	\
