## Supplementary material for "Proteomic predictors of individualized nutrient-specific insulin secretion in health and disease": Table S11

### Sheet: Table S11
PMID	Year	# of Participants & Demographics	Experimental Protocol	Main Conclusions
6752642	1982	25 (20-27 y.o, ND, normal BMI)	30% intralipid iv infusion (Vitrum®) following 10-12 hr fast	no change in average basal insulin or glucose
7752913	1995	10 (5 men, 5 women, ~24 y.o. ND, normal BMI)	30% intralipid iv infusion (Vitrum®) following at least 12 hours of fasting	no change in basal insulin
9755083	1998	8 (5 men, 3 women, ~23 y.o. ND, normal BMI)	20% intralipid iv infusion (Ivelip®) after priming with D-[6,6-2H2]glucose following 10 hr fast	no change in basal insulin or c-peptide
11600560	2001	12 (men, ~25 y.o, ND, normal BMI)	20% intralipid iv infusion (with heparin) for 48 hours after overnight fast	No significant changes in basal glucose, insulin, or c-peptide
12788887	2003	20 men (mean age 19, ND, normal BMI)	20% intralipid iv infusion (Ivelip®) following 10 hr fast	some evidence of small increase in plasma glucose and insulin
12870166	2003	15 men (7 had first degree relatives with T2D, all were ND, elevated BMI)	20% intralipid iv infusion	no change in average basal insulin or glucose
14514628	2003	21 (13 had family history of T2D, 8 men, 13 women, all were ND, normal BMI)	20% intralipid (Liposyn III®) iv infusion for 4 days	small increase in fasting plasma glucose and fasting c-peptide
23557704	2013	25 (~10 y.o, 11 boys, 14 girls, all were ND, normal BMI)	20% intralipid iv infusion following 10 hr fast	small increase in fasting plasma glucose and fasting c-peptide
23526462	2013	46 (24 males, 22 females, 12-18 y.o, ND, elevated BMI)	20% intralipid iv infusion for 12 hrs following overnight fast	small increase in fasting plasma glucose, insulin, and c-peptide
35760117	2022	12 (11 men, 27.9 ± 2.6 y.o, ND, normal BMI)	20% intralipid iv infusion (Baxter®) following 12 hr fast	no change in average basal insulin or glucose
37285600	2023	17 (5 men, 12 women, 40-60 y.o., ND, elevated BMI)	20% intralipid iv infusion with dextrose following overnight fast	no change in average basal insulin or glucose
Table S11. Summary of clinical studies examining fatty acid infusion in human participants
	\
